# High-throughput mass spectrometry maps the sepsis plasma proteome and differences in response

**DOI:** 10.1101/2022.08.07.22278495

**Authors:** Yuxin Mi, Katie L Burnham, Philip D Charles, Raphael Heilig, Iolanda Vendrell, Justin Whalley, Hew D Torrance, David B Antcliffe, Shaun M May, Matt J Neville, Georgina Berridge, Paula Hutton, Cyndi Goh, Jayachandran Radhakrishnan, Alexey Nesvizhskii, Fengchao Yu, GAinS Investigators, Emma E Davenport, Stuart McKechnie, Roger Davies, David JP O’Callaghan, Parind Patel, Fredrik Karpe, Anthony C Gordon, Gareth L Ackland, Charles J Hinds, Roman Fischer, Julian C Knight

## Abstract

Sepsis, the dysregulated host response to infection causing life-threatening organ dysfunction, is an unmet global health challenge. Here we apply high-throughput tandem mass spectrometry to delineate the plasma proteome for sepsis and comparator groups (non-infected critical illness, post-operative inflammation and healthy volunteers) involving 2622 samples and 4553 liquid chromatography-mass spectrometry analyses in a single batch, at 100 samples/day. We show how this scale of data can establish shared and specific proteins, pathways and co-expression modules in sepsis, and be integrated with paired leukocyte transcriptomic data (n=837 samples) using matrix decomposition. We map the landscape of the host response in sepsis including changes over time, and identify features relating to etiology, clinical phenotypes and severity. This work reveals novel subphenotypes informative for sepsis response state, disease processes and outcome, highlights potential biomarkers, pathways and processes for drug targets, and advances a systems-based precision medicine approach to sepsis.
