## Supplementary material for "High-throughput mass spectrometry maps the sepsis plasma proteome and differences in response": TableS1.xlsx

### Sheet: Table S1A demographics
Table S1A. Related to Figure 1. Demographics of cohorts included, post-QC.
*total: total number of patients with information available. Abbreviations: IQR = Interquartile range; upper GI = upper gastrointestinal; HPB = Hepato-Pancreato-Biliary. In MOTION, non-operative medical causes included post cardiac arrest, cardiovascular, multiple trauma, neurologic, and others. Full names and descriptions of the study cohorts are in STAR methods.
Study abbreviation	GAinS		VANISH	OBB
Description	Sepsis (CAP/FP) ICU		Septic shock ICU	Healthy volunteers
Cohort	Discovery	Validation	Validation	Discovery	Validation
No. patients (No. samples)	788 (1236)	394 (624)	44 (148)	99 (99)	50 (50)
Age median (IQR), years	65 (53-75)	65 (54-74)	64.5 (54-77)	50 (50-51)	50 (50-51)
Men, No./total (%)	431/788 (55)	210/394 (53)	32/44 (73)	48/99 (48)	33/50 (66)
Caucasian ethnicity, No./total* (%)	740/784 (94)	370/387 (96)	34/44 (77)	99/99 (100)	50/50 (100)
Source of infection, No./total* (%)	CAP: 516/784 (66); FP: 268/784 (34).	CAP: 253/392 (65); FP: 139/392 (35)	Lung infection	-	-
Type of surgery or medical cause for admission, No./total (%)	-	-	-	-	-
Study abbreviation	X-MINS	BIONIC	MOTION	TACE	MONOGRAM
Description	Elective surgery cases	Elective surgery cases	No infection ICU	No infection ICU	No infection ICU
Cohort	Discovery	Validation	Discovery	Validation	Validation
No. patients (No. samples)	106 (207)	43 (137)	48 (48)	12 (12)	14 (14)
Age median (IQR), years	67(61-74)	68 (57-74.5)	58(46-71)	62.5 (52-70)	59.5 (54.5-67)
Men, No./total (%)	62/106 (58)	23/43 (53)	35/48 (73)	5/12 (42)	12/14 (86)
Caucasian ethnicity, No./total* (%)	94/106 (89)	39/43 (91)	31/45 (69)	11/11 (100)	Unknown
Source of infection, No./total* (%)	-	-	-	-	-
Type of surgery or medical cause for admission, No./total (%)	Colorectal: 36/106 (34); Orthopaedic: 28/106 (26); Upper GI: 42/106 (40).	Colorectal: 16/43 (37); HPB: 22/43 (51); Upper GI: 5/43 (12).	Non-operative causes: 32/48 (67); Emergency surgery: 13/48 (27); Elective surgery: 3/48 (6).	Brain injury: 10/12 (83); Others 2/12 (17).	Brain injury: 6/14 (43); Cardiac arrest: 3/14 (21); Trauma: 2/14 (14); Others 3/14 (21).

### Sheet: Table S1B Sepsis ICU
Table S1B. Related to Figure 1. Clinical characteristics of the Sepsis (CAP/FP) ICU cohort (GAinS)
N (disc.) and N (vali.) denote the numbers of patients with the measurement available, in the discovery or validation cohort respectively. *For clinical measurements on the basis of day rather than patient, values presented here are those measured on the day of the first available sample following ICU admission included for the patient. 1Microbiology is only available for CAP patients. Patients w…
	Discovery cohort	Validation cohort	N (disc.)	N (Vali.)
No. patients	788	394	-	-
Age median (IQR), years	65 (53-75)	65 (54-74)	788	394
Men, No./total (%)	431/788 (55)	210/394 (53)	788	394
Pre-existing conditions, No./total (%)
Heart/vascular disease	321/787 (41)	165/394 (42)	787	394
Respiratory diseases	374/787 (48)	178/394 (45)	787	394
Current or ex- smoker	264/762 (35)	120/379 (32)	762	379
Malignancy or immune disease	137/787 (17)	74/394 (19)	787	394
Diabetes	151/787 (19)	66/394 (17)	787	394
Estimated time from disease onset, median (IQR), days
Patients with CAP	5 (3-7)	5 (3-7)	323	171
Patients with FP	2 (1-4)	3 (1-5)	265	135
Microbiology 1, No./total (%)
Bacterial	164/209 (78)	70/92 (76)	209	92
Streptococcus pneumoniae	68/477 (14)	29/239 (12)	477	239
Viral	35/209 (17)	20/92 (22)	209	92
Influenza	27/477 (6)	12/239 (5)	477	239
APACHE II score at day 1, median (IQR)	14 (11-18)	15 (11-19)	376	179
SOFA scores*, median (IQR)
Cardiovascular	1 (0-4)	1 (0-4)	781	390
Respiratory	2 (2-2)	2 (2-2)	742	372
Kidney	0 (0-1)	0 (0-1)	781	390
Liver	0 (0-0)	0 (0-0)	754	371
Hematological	0 (0-1)	0 (0-1)	779	388
Neurological	0 (0-0)	0 (0-0)	781	390
Total	5 (3-8)	6 (3-8)	718	355
Physiological variables*, median (IQR)
Lowest mean arterial pressure, mmHg	66 (60-74)	66 (60-74)	774	387
Lowest systolic blood pressure, mmHg	98 (88-110)	98 (85-110)	779	389
Highest heart rate, beats/min	110 (96-125)	110 (95-124)	779	389
Lowest heart rate, beats/min	79 (70-90)	80 (69-90)	779	389
Arterial pH	7.37 (7.29-7.43)	7.38 (7.28-7.44)	403	183
Respiratory rate	26 (20-33)	27 (20-34)	778	388
Partial pressure of oxygen (PaO2), kPa	8.9 (7.9-10.3)	9 (7.9-10.3)	737	369
Fraction of inspired oxygen (FiO2)	0.4 (0.3-0.6)	0.4 (0.3-0.55)	779	388
PaO2/FiO2, kPa	21.5 (14.7-31.3)	22.8 (15.4-30.0)	737	369
Partial pressure of CO2, kPa	5.4 (4.6-6.5)	5.4 (4.7-6.4)	737	368
Lactate, mmol/L	1.7 (1.3-2.6)	1.6 (1.2-2.4)	491	246
Bicarbonate, mmol/L	24 (20.85-28)	24 (21-27)	747	367
Highest urea, mmol/L	9 (5.45-14.35)	9 (6-14.05)	775	383
Urine volume, mL/24hrs	1615 (978-2465)	1582 (1008-2340)	773	388
Highest creatinine, μmol/L	86 (60-143.25)	91 (62-139.5)	780	388
Lowest creatinine, μmol/L	79 (56-122)	85 (59.75-125.25)	780	388
Highest bilirubin, μmol/L	10 (6-18)	10 (7-18)	753	369
Alanine transaminase (AST), units/L	46 (26-70)	38 (21-76)	69	41
The international normalized ratio	1.2 (1.1-1.4)	1.2 (1-1.3)	356	156
Prothrombin time, seconds	14.7 (12.6-17.2)	15 (12.9-18.0)	265	159
Aspartate transaminase (ALT), units/L	30 (18-55)	27 (17-50)	461	229
AST/ALT ratio	1.3 (0.9-1.7)	1.6 (1.2-2.2)	46	30
Lowest platelets, ×103/μL	205 (140.5-287)	198 (132-275)	779	387
Highest temperature, C	37.4 (36.9-38)	37.4 (36.9-38)	779	389
Lowest temperature, C	36.2 (35.8-36.7)	36.2 (35.7-36.7)	779	389
Highest white cell count, ×103/μL	12.7 (9.1-17.5)	12.75 (8.6-18.8)	780	388
Lowest white cell count, ×103/μL	11.3 (7.4-16.1)	11.4 (7.6-16.7)	780	388
Haematocrit, %	34 (30-39)	34 (29-39)	338	157
Lymphocyte count, ×103/μL	0.835 (0.5-1.3)	0.84 (0.5-1.2)	758	378
Monocyte count, ×103/μL	0.59 (0.31-0.9)	0.6 (0.3-1.0)	759	376
Polymorphonucleocyte count, ×103/μL	10.06 (6.6-15)	10.2 (7.0-15.4)	760	378
Vasopressors or inotropes*, No./total (%)	317/781 (40)	169/390 (43)	781	390
Duration of inotrope/vasopressor support, median(IQR), days	2 (0-4)	2 (0-4)	786	394
Shock 2*, No./total (%)	448/773 (58)	231/387 (60)	773	387
Mechanical ventilation/CPAP*, No./total (%)	500/781 (64)	251/390 (64)	781	390
Duration of mechanical respiratory support, median(IQR), days	3 (1-9)	4 (1-11)	785	394
ARDS 3, No./total (%)
No ARDS	579/787 (74)	275/394 (70)	787	394
Mild	16/787 (2)	9/394 (2)	787	394
Moderate	75/787 (10)	38/394 (10)	787	394
Severe	117/787 (15)	72/394 (18)	787	394
Acute renal failure*, No./total (%)	162/781 (21)	87/390 (22)	781	390
Renal replacement therapy*, No./total (%)	85/781 (11)	40/390 (10)	781	390
Duration of renal support 4, median(IQR), days	0 (0-0)	0 (0-0)	786	393
Treated with activated protein C, No./total (%)	29/787 (4)	17/394 (4)	787	394
Corticosteroids, No./total (%)	191/787 (24)	86/394 (22)	787	394
28-day mortality, No./total (%)	133/780 (17)	65/392 (17)	780	392
6-month mortality, No./total (%)	189/780 (24)	99/392 (25)	780	392

### Sheet: TableS1C surgery (disc)
Tables S1C. Related to Figure 1. Clinical characteristics of discovery cohort elective surgery patients (X-MINS).
Measurements were taken within 24hr post-operation for 103 X-MINS patients with a 24hr post-operation sample included in the processed data. N denotes the number of patients with the measurement available.
Measurement	Median (IQR)	N
Mean heart rate, beats/min	71.0 (62.4-78.4)	94
Systolic blood pressure (lying), mmHg	119 (110-134)	96
Diastolic blood pressure (lying), mmHg	62 (56-70)	96
Blood hemoglobin, g/dL	11.5 (10.3-12.6)	100
Blood creatinine, μmol/L	70.5 (60.0-82.2)	100
Blood white cell count, ×103/μL	11.1 (9.0-12.7)	100
Blood neutrophil count, ×103/μL	9.0 (7.2-10.9)	100
Blood lymphocyte count, ×103/μL	1.0 (0.7-1.5)	100

### Sheet: TableS1D surgery (vali)
Tables S1D. Related to Figure 1. Clinical characteristics of validation cohort elective surgery patients (BIONIC).
Measurements were taken within 24hr post-operation for the 42 BIONIC patients with a 24hr post-operation sample included in the processed data. N denotes the number of patients with the measurement available.
Measurement	Level	N
Length of hospital stay, median (IQR), days	10 (7.25-14)	42
Malignancy, No./total (%)	38/42 (90.5)	42
Post-operation location, No./total (%)		42
Ward	1/42 (2.4)
High-dependency unit	33/42 (78.6)
Intensive care unit	8/42 (19.0)
Blood hemoglobin, median (IQR), g/dL	11.6 (9.9-12.2)	41
Blood white cell count, median (IQR), ×103/μL	11.7 (9.7-16.2)	41
Blood neutrophil count, median (IQR), ×103/μL	9.3 (8.1-13.3)	41
Blood lymphocyte count, median (IQR), ×103/μL	1.3 (0.9-1.6)	41
Blood monocyte count, median (IQR), ×103/μL	1 (0.7-1.3)	41
Blood creatinine, median (IQR), μmol/L	67 (61.25-80.75)	42
Blood C-reactive protein, median (IQR), mg/L	117.5 (73.25-152.5)	42
Respiratory support, No./total (%)	2/42 (4.8)	42
Current antibiotics, No./total (%)	29/41 (70.7)	41
Temperature ≥38°C, No./total (%)	4/40 (10)	40

### Sheet: TableS1E NoInf_ICU (disc)
TableS1E. Related to Figure 1. Clinical characteristics of discovery cohort no infection ICU patients (MOTION).
Comparison of clinical characteristics between MOTION and GAinS discovery cohort patients, using the first available samples. Numerical variables were compared by Mann-Whitney tests. Categorical variables were compared by Chi-squared tests or Fisher’s exact tests.
Measurement	Level in MOTION	Level in GAinS disc.	FDR
Numerical variables (median (IQR))
Age	58 (46-71)	65 (53-75)	0.067
Highest temperature, C	37.8 (37.2-38.2)	37.4 (36.9-38)	0.0367
Lowest temperature, C	36.3 (36-36.7)	36.2 (35.8-36.7)	0.509
Lowest Mean Arterial Pressure, mmHg	66 (58-74.2)	66 (60-74)	0.993
Highest Heart Rate, beats/min	91.5 (81.8-108.5)	110 (96-125)	3.4e-06
Lowest Heart Rate, beats/min	65 (58-72)	79 (70-90)	5.8e-09
Highest Creatinine, umol/L	65.5 (55-94.5)	86 (60-143.2)	0.059
Highest white blood cell, x109/L	10.9 (8.2-14.3)	12.7 (9.1-17.5)	0.069
Lowest white blood cell, x109/L	9.1 (8.8-9.3)	11.3 (7.4-16.1)	0.509
Total APACHE II	16.5 (13-22)	14 (11-18)	0.018
Lactate, mmol/L	0.9 (0.8-1.1)	1.7 (1.3-2.6)	1.4e-16
Partial pressure of oxygen, kPa	10.8 (9.7-12.2)	8.9 (7.9-10.3)	3.7e-07
Fraction of inspired oxygen	0.3 (0.2-0.4)	0.4 (0.3-0.6)	0.001
PaO2/FiO2 ratio, kPa	35.5 (26.6-44.1)	21.5 (14.7-31.3)	6.9e-08
Categorical variables (No./total (%))
Men	35/48 (73)	431/788 (55)	0.009
Acute Renal Failure	1/48 (2)	162/781 (21)	0.0057
Moderate or severe ARDS	3/48 (6)	192/787 (24)	0.0192
Renal replacement therapy	0/48 (0)	85/781 (11)	6.6e-17

### Sheet: TableS1F NoInf_ICU (vali)
TableS1F. Related to Figure 1. Clinical characteristics of validation cohort no infection ICU patients (MONOGRAM and TACE).
N denotes the number of patients with the measurement available.
MONOGRAM						TACE
Measurement	Displayed as	Level	N			Measurement	Median (IQR)	N
APACHE II score on admission	median (IQR)	14 (11-20)	13			APACHE score on ICU admission	19.5 (15.2-22)	12
Length of ICU stay, days	median (IQR)	10.5 (7-20.2)	14			Clinical Parameters in the 24hr prior to sampling
ICU mortality	No./total (%)	4/14 (29)	14			Highest Glasgow Coma Scale	4.5 (3-7.8)	12
28-day mortality	No./total (%)	4/12 (33)	12			Lowest Glasgow Coma Scale	3 (3-3)	12
Hospital mortality	No./total (%)	4/13 (31)	13			Lowest heart rate	55 (48.8-56.2)	12
SOFA score	median (IQR)	8.5 (7-9.8)	14			Highest hear rate	75 (68.8-85)	12
Ventilated,	No./total (%)	14/14 (100)	14			Lowest systolic blood pressure	107.5 (90-120)	12
Lowest PaO2/FiO2 in 24hr, kPa	median (IQR)	28.2 (20.2-41.9)	14			Highest systolic blood pressure	145 (140-162.5)	12
Highest temperature in 24hr, C	median (IQR)	37.8 (37-38.1)	13			Lowest diastolic blood pressure	50 (48.8-56.2)	12
Lowest temperature in 24hr, C	median (IQR)	35.8 (35.2-36.1)	13			Highest diastolic blood pressure	77.5 (68.8-81.2)	12
Highest lactate, mmol/L	median (IQR)	1.6 (1.3-1.9)	14			Lowest mean arterial pressure	75 (68.8-80)	12
Continuous veno-venous hemofiltration	No./total (%)	0/14 (0)	14			Highest mean arterial pressure	102.5 (93.8-110)	12
Creatinine, umol/L	median (IQR)	88 (74.2-113.5)	14			Lowest respiratory rate	14.5 (12.8-17)	12
Bilirubin, umol/L	median (IQR)	13 (10-14)	13			Highest respiratory rate	20 (17.8-23.5)	12
Lowest haemoglobin, g/L	median (IQR)	98 (94.2-115)	14			Lowest temperature	36.2 (35.5-36.5)	12
White blood cell count, x 10^9L	median (IQR)	11.1 (8-13.9)	14			Highest temperature	37.5 (37.1-38)	12
Platelet count, x 10^9L	median (IQR)	150 (128-265)	13			Highest central venous pressure	13 (12-17)	5
Inotropes/vasopressors (including vasopressin, adrenaline, dobutamine, noradrenaline)	No./total (%)	10/14 (71)	14			Lowest central venous pressure	7 (4-13)	5
Red blood cell or platelet transfusion	No./total (%)	3/14 (21)	14			Total urinary output	3010 (2282.5-3361.2)	10
Steroids	No./total (%)	1/14 (7)	14			Lowest white cell count, x10^9/L	12.1 (7.5-16.2)	12
Intravenous immunoglobulin	No./total (%)	0/14 (0)	14			Highest white cell count, x10^9/L	13.1 (7.5-16.5)	12
						Lowest platelets, x10^9/L	215 (197.8-233.5)	12
						Highest platelets, x10^9/L	215 (197.8-257.2)	12
						Lowest bilirubin, mmol/L	6 (5-13.2)	12
						Highest bilirubin, mmol/L	6 (5-18)	12
						SOFA Respiratory	2 (1.8-3)	12
						SOFA Cardiovascular	3 (2.2-4)	12
						SOFA Liver	0 (0-0.2)	12
						SOFA Coagulation	4 (4-4)	12
						SOFA CNS	4 (4-4)	12
						SOFA Renal	0 (0-0)	12
						Total SOFA	14 (12-14.2)	12
						Arterial blood gas tests or lab blood tests*
						Partial pressure of oxygen (PaO2), kPa	11.7 (10.5-12.3)	12
						Fraction of inspired oxygen (FiO2)	0.3 (0.2-0.4)	12
						PaO2/FiO2, kPa	37.7 (30.2-47)	12
						Partial pressure of CO2, kPa	5 (4.7-5.2)	12
						pH	7.4 (7.4-7.5)	12
						HCO3 (mmol/L)	25.6 (25-26.8)	12
						Base excess	0.9 (0.2-2.4)	12
						Lactate	1.2 (0.9-1.5)	12
						Glucose	8.7 (7.3-9.4)	12
						Hemoglobin, g/dL	10.9 (9.7-12.3)	12
						Hematocrit, %	0.3 (0.3-0.4)	12
						Prothrombin time	10.6 (10.3-10.9)	12
						The activated partial thromboplastin time	25 (22.6-26.4)	12
						Fibrinogen	4 (3.3-4.4)	12
						CRP, mg/L	33.9 (17.8-69.4)	12
						Alanine transaminase	31 (16.8-64)	12
						Alkaline phosphatase	58 (49-81)	12
						Albumin, mmol/L	27 (25.5-30.8)	12
						*The tests were taken nearest to and no longer than 2hrs apart from sampling.

### Sheet: TableS1G Septic Shock ICU
TableS1G. Related to Figure 1. Clinical characteristics of septic shock ICU patients (VANISH).
Summary of baseline characteristics and outcome data of 44 VANISH patients. All durations were counted within the shortest one among 28 days post-randomisation, or time to mortality, or length of hospital stay. 1Recent surgery is defined as admitted to ICU following surgery. 2Kidney failure is defined as having acute kidney injury stage 3; other organ failures defined as having a SOFA score of 3 …
	Displayed as	Level	N
Baseline Characteristics
Age	median (IQR)	64.5 (53.8-77.2)	44
Men	No./total (%)	32/44 (73)	44
Weight	median (IQR)	70 (60-85.2)	44
BMI	median (IQR)	23 (20.8-30.6)	44
Caucasian ethnicity	No./total (%)	34/44 (77)	44
Recent surgery1	No./total (%)	2/44 (5)	44
APACHE II score at baseline	median (IQR)	28 (24-32)	43
Pre-existing conditions
ischemic heart disease	No./total (%)	5/44 (11)	44
severe COPD	No./total (%)	3/44 (7)	44
cirrhosis	No./total (%)	5/44 (11)	44
cancer	No./total (%)	6/44 (14)	44
immunocompromised	No./total (%)	4/44 (9)	44
diabetes	No./total (%)	7/44 (16)	44
Organ failure2
Respiratory failure	No./total (%)	26/43 (60)	43
Renal failure	No./total (%)	9/44 (20)	44
Liver failure	No./total (%)	4/40 (10)	40
Haematological failure	No./total (%)	4/43 (9)	43
Neurological failure	No./total (%)	22/41 (54)	41
Physiological variables
Mean arterial pressure, mmHg	median (IQR)	66 (59.8-72.2)	44
Heart rate, beats/min	median (IQR)	93 (79.8-110)	44
Central venous pressure, mmHg	median (IQR)	13 (10-17.5)	26
Lactate, mmol/L	median (IQR)	2.3 (1.5-3.8)	44
PaO2/FiO2 (kPa)	median (IQR)	21.5 (15-31.9)	43
Creatinine, μmol/L	median (IQR)	119 (80.2-193.2)	44
Bilirubin, μmol/L	median (IQR)	13 (8.5-31.2)	40
Platelets, x103/μL	median (IQR)	199 (114-255)	43
Glasgow coma score	median (IQR)	7 (3-15)	41
Mechnical ventilation	No./total (%)	35/44 (80)	44
Renal replacement	No./total (%)	1/44 (2)	44
Volume of intravenous fluid in previous 4h, mL	median (IQR)	1101 (530.2-1596.2)	44
Patients receiving open-label vasopressor at randomization	No./total (%)	40/44 (91)	44
Noradrenaline dose at randomisation	median (IQR)	0.2 (0.1-0.3)	44
Outcome Data
28-day survivors who never developed renal failure3	No./total (%)	18/35 (51)	35
Renal failure-free days in other patients4	median (IQR)	11.5 (0.2-24)	26
28-day mortality	No./total (%)	15/44 (34)	44
Hospital mortality	No./total (%)	15/44 (34)	44
ICU mortality	No./total (%)	11/44 (25)	44
Renal failure	No./total (%)	24/44 (55)	44
RF - survivors	No./total (%)	11/29 (38)	29
RF - nonsurvivors	No./total (%)	13/15 (87)	15
Duration of renal failure, days	median (IQR)	4 (2-7.5)	24
RF duration in survivors	median (IQR)	3 (2-12)	11
RF duration in nonsurvivors	median (IQR)	4 (2-7)	13
Weaned from vasopressors for >24hr	No./total (%)	40/44 (91)	44
Time to shock reversal, hours	median (IQR)	56.8 (33.6-92.9)	40
Use of inotropes5	No./total (%)	5/44 (11)	44
Duration of mechanical ventilation, days	median (IQR)	6.5 (3-17)	38
Mean SOFA-total score over ICU stay	median (IQR)	4.8 (3.8-7.9)	44
Length of ICU stay, days	median (IQR)	9.5 (4.8-18.5)	44
Length of hospital stay, days	median (IQR)	22.5 (14.2-46.5)	44
